# Peptidomic profiling reveals extracellular matrix remodeling signatures discriminative of multiple myeloma

**DOI:** 10.64898/2026.01.08.26343675

**Authors:** Maria Frantzi, Melika Ahangar, Antonia Vlahou, Harald Mischak, Irene Solia, Foteini Theodorakakou, Christine Ivy Liacos, Jerome Zoidakis, Evangelos Terpos, Meletios A. Dimopoulos, Efstathios Kastritis

## Abstract

Multiple myeloma (MM) evolves from monoclonal gammopathy of undetermined significance (MGUS) and smoldering MM (SMM) with annual progression rates of 1% and 10%, respectively. Current risk models don’t fully capture the underlying dynamic molecular processes. We hypothesized that urinary peptides reflect disease-specific microenvironmental alterations in plasma cell dyscrasias. To test this hypothesis, capillary electrophoresis–mass spectrometry CE–MS was applied to profile the urinary peptidome of 314 individuals, including a discovery group (42 MGUS, 27 SMM, 14 MM), an independent validation group (45 MGUS, 9 SMM, 7 MM, 9 with plasmacytoma), 86 without underlying malignancy, and 75 patients with impaired kidney function. 121 peptides were significantly altered between MM and MGUS and displayed a monotonic abundance trend across the MGUS–SMM–MM continuum. These peptides predominantly derived from collagens, beta-2 microglobulin, alpha-1 antitrypsin, and antithrombin-III. Integration of these 121 peptides into a support vector machine classifier achieved an area under the curve of 0.94 (0.85–0.99; 95% CI) in the independent validation cohort, with 100% sensitivity and 82% specificity for MM detection. The finding that urinary peptides enable non-invasive molecular discrimination of MM from precursor states represents a solid basis for a prospective evaluation in prognosis and detection of progression.

**Significance Statement:** Progression from monoclonal gammopathy of undetermined significance (MGUS) or smoldering myeloma (SMM) to active multiple myeloma (MM) remains difficult to predict in routine clinical practice. Current risk assessment based on the International Myeloma Working Group (IMWG) criteria primarily relies on clinical and biochemical variables. This study identifies myeloma-specific urinary peptide signatures reflecting extracellular matrix (ECM) remodeling. In a cohort of 314 patients, CE–MS–based urinary peptidomic analysis yielded a 121-peptide ECM-derived classifier that accurately differentiated active MM from precursor conditions, achieving 100% sensitivity and 82% specificity upon independent validation. Importantly, gradual changes in peptide abundance with disease evolution from MGUS to SMM to MM suggest that urinary ECM-related peptide fragments reflect stage-associated molecular changes across the MGUS–SMM–MM continuum. These findings represent a solid basis for the evaluation of the value of this classifier in predicting progression in a prospective study.
