## Supplementary Table S1. CE-MS peptides to classify for "Peptidomic profiling reveals extracellular matrix remodeling signatures discriminative of multiple myeloma"

### Sheet: MGUS-SMM-MM comparison
Supplementary Table 1. Spreadsheet 1: Comparisons between the disease related groups, revealed a monotonic trend of the 121 significant peptide biomarkers.
ID	Protein name	MGUS_mean abundance	MGUS_Frequency	SMM_mean abundance	SMM_Frequency	MM_mean abundance	MM_Frequency	Fold change MM / MGUS	Fold change sMM / MGUS	Fold change MM/sMM
e00314	Collagen alpha-2(IX) chain	106.63	7.14	72.92	14.81	15.96	50	0.15	0.68	0.22
e00788	Hemoglobin subunit beta	8.24	7.14	7.69	7.41	63.28	64.29	7.68	0.93	8.23
e00889	Protein AMBP	0	0	1.09	7.41	22.28	35.71	Detected only in MM	Detected only in sMM	20.39
e01453	Beta-2-microglobulin	24.85	47.62	42.72	62.96	108.91	78.57	4.38	1.72	2.55
e01577	Hemoglobin subunit beta	3.21	2.38	5.02	7.41	137.19	57.14	42.79	1.57	27.34
e01668	Hemicentin-2	0	0	0	0	73.15	35.71	Detected only in MM	Detected only in sMM	Detected only in MM
e02375	Collagen alpha-1(II) chain	4.16	2.38	0.99	3.7	14.64	35.71	3.52	0.24	14.85
e02568	Collagen alpha-1(XI) chain	14.8	9.52	35.1	14.81	572.99	50	38.71	2.37	16.33
e02708	Collagen alpha-1(II) chain	119.09	50	198.5	59.26	723.76	85.71	6.08	1.67	3.65
e03206	Collagen alpha-2(V) chain	66.55	61.9	77.65	66.67	3.25	7.14	0.05	1.17	0.04
e03370	Neutrophil collagenase	70.84	42.86	99.95	62.96	417.29	78.57	5.89	1.41	4.17
e03780		64.52	52.38	112.99	66.67	515.64	85.71	7.99	1.75	4.56
e03818	Collagen alpha-1(II) chain	0	0	2.13	7.41	210.89	35.71	Detected only in MM	Detected only in sMM	99.23
e04395	Immunoglobulin kappa constant	2.86	4.76	0	0	268.43	42.86	93.87	0	Detected only in MM
e04569	Collagen alpha-2(IV) chain	623.13	88.1	537.15	92.59	199.25	50	0.32	0.86	0.37
e04711	Alpha-1-antitrypsin	2.21	2.38	1.58	7.41	91.85	35.71	41.65	0.72	58.07
e04956	Collagen alpha-1(II) chain	0.97	2.38	1.17	3.7	49.75	35.71	51.53	1.22	42.36
e05019	Collagen alpha-1(I) chain	18.21	11.9	61	33.33	169.3	57.14	9.3	3.35	2.78
e05199	Vesicular integral-membrane protein VIP36	21.8	11.9	35.87	22.22	155.18	57.14	7.12	1.65	4.33
e05265	Collagen alpha-1(XXI) chain	2.16	4.76	11.58	18.52	188.73	42.86	87.54	5.37	16.3
e05385	Probable 28S rRNA (cytosine(4447)-C(5))-methyltransferase	496.38	78.57	344.71	74.07	75.37	28.57	0.15	0.69	0.22
e05705	Collagen alpha-1(I) chain	168.63	85.71	129.65	77.78	48.53	50	0.29	0.77	0.37
e05875	Osteopontin	10.14	4.76	16.94	11.11	97.31	42.86	9.6	1.67	5.74
e05949	Hemoglobin subunit beta	28.49	16.67	49.84	3.7	298.84	57.14	10.49	1.75	6
e06066	Collagen alpha-1(III) chain	15.81	21.43	47.76	40.74	173.18	78.57	10.96	3.02	3.63
e06104		1.58	2.38	35.67	14.81	190.65	42.86	120.54	22.55	5.35
e06111	Collagen alpha-1(IX) chain	3.44	4.76	26.29	22.22	392.13	42.86	113.97	7.64	14.91
e06236		36.64	9.52	72.53	14.81	1533.15	57.14	41.85	1.98	21.14
e06291	Prostatic acid phosphatase	0	0	5.22	7.41	240.08	35.71	Detected only in MM	Detected only in sMM	45.97
e06566	Collagen alpha-2(V) chain	1.35	2.38	4.4	3.7	299.52	35.71	221.4	3.25	68.06
e06883	Collagen alpha-1(I) chain	70.85	33.33	123.05	48.15	607.77	85.71	8.58	1.74	4.94
e06961	Collagen alpha-1(III) chain	809.8	100	665.82	96.3	422.17	78.57	0.52	0.82	0.63
e07234		1.21	2.38	33.21	18.52	40.82	42.86	33.64	27.36	1.23
e07389	Collagen alpha-1(XI) chain	1439.57	73.81	779.73	51.85	255.55	35.71	0.18	0.54	0.33
e07578	Collagen alpha-2(I) chain	2350.28	97.62	2151.75	100	1605.11	100	0.68	0.92	0.75
e08165	Collagen alpha-1(III) chain	234.02	90.48	143.22	74.07	41.52	28.57	0.18	0.61	0.29
e08188	Collagen alpha-1(III) chain	3106.7	100	2839.13	100	1627.95	85.71	0.52	0.91	0.57
e09447	Collagen alpha-1(XXII) chain	12.43	16.67	27.12	25.93	319.65	64.29	25.71	2.18	11.78
e09479		178.24	78.57	133.56	74.07	17.22	21.43	0.1	0.75	0.13
e09606	Vesicular integral-membrane protein VIP36	116.56	35.71	264.26	62.96	1411.8	85.71	12.11	2.27	5.34
e09618	Alpha-1-antitrypsin	44.71	9.52	15.13	14.81	875.12	50	19.58	0.34	57.85
e09621	Titin	2.11	2.38	11.75	11.11	222.29	50	105.43	5.57	18.93
e09799	Collagen alpha-1(I) chain	51.76	9.52	43.18	14.81	607.33	50	11.73	0.83	14.07
e10169	Vesicular integral-membrane protein VIP36	471.17	64.29	594.88	92.59	5695.37	100	12.09	1.26	9.57
e10289		0	0	17.74	7.41	112.94	42.86	Detected only in MM	Detected only in sMM	6.37
e10293	Vesicular integral-membrane protein VIP36	18.29	9.52	34.36	18.52	388.57	50	21.25	1.88	11.31
e10881	Collagen alpha-1(III) chain	1301.59	100	1222.73	96.3	431.01	85.71	0.33	0.94	0.35
e11019	Collagen alpha-1(III) chain	261.11	76.19	232.65	74.07	22.22	14.29	0.09	0.89	0.1
e11417	Collagen alpha-1(VII) chain	136.67	4.76	3.34	7.41	554.68	42.86	4.06	0.02	165.93
e11481	Cornulin	7.09	4.76	67.75	11.11	350.2	42.86	49.38	9.55	5.17
e11489	Collagen alpha-4(IV) chain	2.68	2.38	12.12	29.63	203.03	35.71	75.88	4.53	16.75
e11780	Collagen alpha-1(III) chain	6373	95.24	5045.79	100	2543.25	92.86	0.4	0.79	0.5
e11906	Collagen alpha-1(III) chain	1348.71	92.86	1166.04	96.3	413.95	71.43	0.31	0.86	0.36
e11947	Collagen alpha-1(III) chain	283.13	85.71	242.37	74.07	57.64	35.71	0.2	0.86	0.24
e12071		582.23	90.48	472.03	88.89	132.86	57.14	0.23	0.81	0.28
e12259	Killer cell immunoglobulin-like receptor 3DL1	215.48	78.57	209.56	77.78	22.53	28.57	0.1	0.97	0.11
e12264	Collagen alpha-1(V) chain	126.1	73.81	106.52	74.07	14.72	7.14	0.12	0.84	0.14
e12269	Keratin, type II cytoskeletal 2 epidermal	56.01	69.05	33.63	62.96	4.09	28.57	0.07	0.6	0.12
e12580		101.18	66.67	86.49	74.07	4.22	14.29	0.04	0.85	0.05
e13033	Collagen alpha-1(II) chain	2022.73	100	1545.09	100	1068.09	100	0.53	0.76	0.69
e13237		0.2	2.38	0.86	3.7	1222.83	35.71	6088.05	4.28	1422.51
e13301		9.43	11.9	60.45	22.22	355.9	57.14	37.73	6.41	5.89
e13505	Collagen alpha-1(XVI) chain	241.75	78.57	170.71	70.37	42.84	28.57	0.18	0.71	0.25
e13566	Collagen alpha-1(III) chain	317.8	88.1	236.09	74.07	123.08	57.14	0.39	0.74	0.52
e13662	Collagen alpha-1(III) chain	327.32	85.71	307.66	92.59	111.36	64.29	0.34	0.94	0.36
e13825	Collagen alpha-1(I) chain	1467.01	97.62	1112.41	100	626.38	85.71	0.43	0.76	0.56
e13868	Vinexin	9.08	11.9	6.8	18.52	39.69	57.14	4.37	0.75	5.83
e14617		117.04	80.95	102.4	74.07	18.65	21.43	0.16	0.87	0.18
e14735	Collagen alpha-1(III) chain	2761.03	100	2281.87	100	1341.4	92.86	0.49	0.83	0.59
e14774	Collagen alpha-2(VIII) chain	3.83	2.38	13.19	7.41	73.58	35.71	19.23	3.45	5.58
e14887	Collagen alpha-1(I) chain	6.24	2.38	1.56	3.7	888.35	35.71	142.41	0.25	570.54
e15512		4.55	2.38	11.22	3.7	163.98	35.71	36.05	2.47	14.62
e15628		9.53	2.38	0.73	3.7	277.53	42.86	29.14	0.08	380.37
e15673		75.12	9.52	1.22	3.7	242.77	50	3.23	0.02	198.81
e15680	Collagen alpha-1(I) chain	70.05	4.76	1.44	3.7	354.46	50	5.06	0.02	246.03
e15686	Collagen alpha-1(III) chain	0.66	4.76	1.94	11.11	87.7	42.86	133.13	2.95	45.17
e15725		58.36	38.1	64.21	40.74	490.94	78.57	8.41	1.1	7.65
e15848	Serum amyloid A-1 protein	384.09	9.52	6.6	7.41	3814.59	50	9.93	0.02	578.03
e15853	Collagen alpha-1(IV) chain	127.16	4.76	0	0	1089.43	50	8.57	0	Detected only in MM
e16170	Collagen alpha-1(I) chain	2891.09	100	2477.83	100	1683.27	92.86	0.58	0.86	0.68
e16209	CD99 antigen	2462.23	92.86	2272.71	96.3	928.09	64.29	0.38	0.92	0.41
e16388	Collagen alpha-1(III) chain	1112.89	90.48	903.61	92.59	292.24	64.29	0.26	0.81	0.32
e16467	Antithrombin-III	14.85	4.76	5.99	3.7	634.71	42.86	42.73	0.4	105.94
e16606	Collagen alpha-1(I) chain	1602.54	100	1386.11	100	864.03	92.86	0.54	0.86	0.62
e16698	Collagen alpha-1(III) chain	15.61	7.14	112.48	37.04	267.96	57.14	17.16	7.2	2.38
e16726		14.58	7.14	54.42	14.81	76.67	50	5.26	3.73	1.41
e16781	Collagen alpha-1(I) chain	41.43	7.14	20.84	14.81	364.69	64.29	8.8	0.5	17.5
e16966	Collagen alpha-1(I) chain	1421.7	97.62	1509.75	100	649.17	78.57	0.46	1.06	0.43
e17212	Collagen alpha-2(I) chain	3064.18	100	2545.93	100	1835.7	92.86	0.6	0.83	0.72
e17409		137.57	2.38	38.64	3.7	484.82	42.86	3.52	0.28	12.55
e17471	Collagen alpha-1(I) chain	116.14	2.38	6.64	3.7	242.92	35.71	2.09	0.06	36.56
e17675		43.4	61.9	45.77	59.26	3.05	7.14	0.07	1.05	0.07
e17698	CD99 antigen	263.51	85.71	163.48	66.67	70.92	64.29	0.27	0.62	0.43
e17996	Collagen alpha-1(I) chain	10.83	2.38	1.29	3.7	173.24	35.71	16	0.12	134.6
e18392	CD99 antigen	1412.64	95.24	1393.72	88.89	544.32	64.29	0.39	0.99	0.39
e18559		4.1	9.52	12.91	11.11	198.35	57.14	48.38	3.15	15.37
e18565	Alpha-1-antitrypsin	58.89	4.76	2.73	3.7	358.78	42.86	6.09	0.05	131.4
e18567		69.34	4.76	20.44	3.7	160.49	42.86	2.31	0.29	7.85
e18625	Collagen alpha-1(I) chain	693.52	95.24	506.31	92.59	285.63	71.43	0.41	0.73	0.56
e18788	Collagen alpha-1(III) chain	235.82	95.24	222.72	81.48	88.93	71.43	0.38	0.94	0.4
e18807	Filaggrin-2	785.84	90.48	650.14	96.3	195.44	64.29	0.25	0.83	0.3
e18907	Collagen alpha-2(I) chain	467.24	90.48	305.3	96.3	138.55	71.43	0.3	0.65	0.45
e18912		937.96	95.24	711.58	100	298.07	92.86	0.32	0.76	0.42
e19011		0.52	2.38	0.88	3.7	16.39	35.71	31.69	1.7	18.6
e19247		115.68	4.76	0.53	3.7	149.54	42.86	1.29	0	283.14
e19279	Collagen alpha-1(I) chain	883.25	100	679.04	100	363.03	92.86	0.41	0.77	0.53
e19321	Collagen alpha-1(III) chain	492.03	66.67	1341.91	92.59	5611.98	100	11.41	2.73	4.18
e19530	Collagen alpha-1(XXVII) chain	127.98	2.38	5.58	14.81	157.69	35.71	1.23	0.04	28.23
e19568	Collagen alpha-1(III) chain	292.53	2.38	7.79	14.81	514.75	42.86	1.76	0.03	66.06
e19680	Collagen alpha-1(III) chain	69.41	2.38	19.13	7.41	103.94	42.86	1.5	0.28	5.43
e19811	Collagen alpha-3(IV) chain	46.29	2.38	6.68	7.41	235.53	35.71	5.09	0.14	35.27
e19827		80.37	4.76	9.09	3.7	341.54	42.86	4.25	0.11	37.57
e19828		165.74	2.38	0	0	119	35.71	0.72	0	Detected only in MM
e19981		39.28	2.38	0.29	3.7	155.02	35.71	3.95	0.01	533.19
e20002	Fibrinogen beta chain	122.03	2.38	0	0	743.79	35.71	6.1	0	Detected only in MM
e20279	Collagen alpha-3(V) chain	698.06	4.76	0	0	6444.98	42.86	9.23	0	Detected only in MM
e20280	Collagen alpha-1(XXII) chain	502.54	7.14	28.61	18.52	5063.74	50	10.08	0.06	177.01
e20387	Collagen alpha-2(V) chain	393.4	88.1	243.02	81.48	116.77	50	0.3	0.62	0.48
e20545		0	0	11.26	7.41	140.13	35.71	Detected only in MM	Detected only in sMM	12.44
e20724		212.99	95.24	186.12	96.3	93.68	78.57	0.44	0.87	0.5
e21275		15.06	2.38	4.95	7.41	532.75	35.71	35.37	0.33	107.61
Abbreviations: MGUS - Monoclonal gammopathy of undetermined significance; MM - Multiple Myeloma, sMM - Smoldering Multiple Myeloma

### Sheet: List of differentially excreted
Supplementary Table 1. Spreadsheet 2: List of differentially excreted peptide biomarkers ; sequenced only
ID	MW (p value)	BH (p value)	CE Mass	CE.time	sequence	Symbol	Master.Name
e04711	6.058529e-04	0.04867715	1411.71	28.27	LRTLNQPDSQLQ	SERPINA1	Alpha-1-antitrypsin
e09618	1.067000e-05	0.01864583	1960.1	19.97	SEGLKLVDKFLEDVKKL	SERPINA1	Alpha-1-antitrypsin
e16467	6.408221e-05	0.02589449	3075.56	20.59	FSPEKSKLPGIVAEGRDDLYVSDAFHKA	SERPINC1	Antithrombin-III
e01453	4.338292e-04	0.04594646	1057.48	25.54	FHPSDIEVD	B2M	Beta-2-microglobulin
e16209	2.040235e-06	0.01426124	3021.38	23.21	DGVSGGEGKGGSDGGGSHRKEGEEADAPGVIPG	CD99	CD99 antigen
e17698	6.408221e-05	0.02589449	3361.57	24.19	DGVSGGEGKGGSDGGGSHRKEGEEADAPGVIPGIVGA	CD99	CD99 antigen
e18392	8.140311e-04	0.04936752	3559.71	24.7	DGVSGGEGKGGSDGGGSHRKEGEEADAPGVIPGIVGAVV	CD99	CD99 antigen
e05019	3.012371e-04	0.04107359	1442.62	27.76	SpGENGApGQMGPRG	COL1A1	Collagen alpha-1(I) chain
e05705	3.196035e-04	0.04107359	1526.69	23.89	DGQPGAKGEpGDAGAKG	COL1A1	Collagen alpha-1(I) chain
e06883	6.867587e-04	0.04936752	1654.79	23.21	SpGEAGRpGEAGLpGAKG	COL1A1	Collagen alpha-1(I) chain
e09799	3.941091e-04	0.04583708	1981.94	25.16	NSGEPGApGSKGDTGAKGEPGP	COL1A1	Collagen alpha-1(I) chain
e13825	6.408221e-05	0.02589449	2584.24	35.08	LTGPIGppGPAGAPGDKGESGPSGPAGPTG	COL1A1	Collagen alpha-1(I) chain
e14887	3.290588e-04	0.04107359	2769.31	20.18	RGPpGPpGKNGDDGEAGKpGRpGERGPP	COL1A1	Collagen alpha-1(I) chain
e15680	3.504564e-04	0.04297702	2907.38	20.45	RGPpGPPGKNGDDGEAGKPGRPGERGPpGp	COL1A1	Collagen alpha-1(I) chain
e16170	4.849277e-04	0.04601268	3011.39	29.69	LTGSpGSpGpDGKTGPPGPAGQDGRPGPpGppG	COL1A1	Collagen alpha-1(I) chain
e16606	5.529421e-04	0.04601268	3108.46	31.19	ADGQpGAKGEpGDAGAKGDAGpPGPAGPAGPpGPIG	COL1A1	Collagen alpha-1(I) chain
e16781	2.958149e-04	0.04107359	3151.45	30.17	GARGSAGPpGATGFpGAAGRVGpPGPSGNAGPPGPPG	COL1A1	Collagen alpha-1(I) chain
e16966	5.292771e-04	0.04601268	3193.43	22.57	PpGESGREGApGAEGSpGRDGSPGAKGDRGETGP	COL1A1	Collagen alpha-1(I) chain
e17471	3.290588e-04	0.04107359	3310.44	25.12	AGAPGDKGESGPSGPAGpTGARGAPGDRGEpGPpGPAG	COL1A1	Collagen alpha-1(I) chain
e17996	3.973321e-04	0.04583708	3443.63	22.62	GPpGESGREGAPGAEGSPGRDGSPGAKGDRGETGPAGP	COL1A1	Collagen alpha-1(I) chain
e18625	5.885308e-04	0.04783523	3633.74	27.04	AAGEpGKAGERGVPGppGAVGPAGKDGEAGAQGpPGPAGPAG	COL1A1	Collagen alpha-1(I) chain
e19279	8.301759e-04	0.04936752	3871.78	27.55	QGpRGSEGPQGVRGEPGPPGPAGAAGPAGNPGADGQPGAKGANG	COL1A1	Collagen alpha-1(I) chain
e02375	7.087292e-04	0.04936752	1163.52	35.77	GPpGPQGPAGEQG	COL2A1	Collagen alpha-1(II) chain
e03818	4.414265e-05	0.02589449	1314.56	38.32	GNpGPpGPpGPpGPG	COL2A1	Collagen alpha-1(II) chain
e13033	4.169872e-04	0.04583708	2442.07	34.1	GpAGPPGEKGEPGDDGPSGAEGPpGPQ	COL2A1	Collagen alpha-1(II) chain
e19568	6.408221e-05	0.02589449	4015.9	22.08	PEGGKGAAGPPGPPGAAGTPGLQGMPGERGGLGSPGPKGDKGEPG	COL3A1	Collagen alpha-1(III) chain
e06066	4.247817e-04	0.04583708	1567.69	29.54	NGSpGAPGApGHPGPpGP	COL3A1	Collagen alpha-1(III) chain
e06961	2.226069e-04	0.03704815	1664.74	29.98	GLpGTGGPpGENGKPGEp	COL3A1	Collagen alpha-1(III) chain
e08165	2.506096e-04	0.03911699	1790.81	23.85	GESGRPGppGpSGPRGQPG	COL3A1	Collagen alpha-1(III) chain
e08188	8.648683e-04	0.04996223	1794.8	24.01	GNDGApGKNGERGGpGGpGP	COL3A1	Collagen alpha-1(III) chain
e10881	8.469405e-04	0.04974886	2137.93	21.77	NGEpGGKGERGAPGEKGEGGppG	COL3A1	Collagen alpha-1(III) chain
e11780	5.959905e-05	0.02589449	2266.03	22.25	QNGEpGGKGERGApGEKGEGGPpG	COL3A1	Collagen alpha-1(III) chain
e11906	1.177949e-04	0.02589449	2282.02	22.32	QNGEpGGKGERGApGEKGEGGppG	COL3A1	Collagen alpha-1(III) chain
e13566	9.936162e-05	0.02589449	2541.18	28.08	KNGETGPQGPPGPTGPGGDKGDTGPpGP	COL3A1	Collagen alpha-1(III) chain
e13662	1.026870e-04	0.02589449	2557.17	28.23	KNGETGPQGPPGpTGPGGDKGDTGPpGP	COL3A1	Collagen alpha-1(III) chain
e14735	8.333859e-04	0.04936752	2742.25	28.93	KNGETGPQGPPGpTGPGGDKGDTGPpGPQG	COL3A1	Collagen alpha-1(III) chain
e15686	1.008922e-05	0.01864583	2908.34	35.54	LpGPPGSNGNPGPPGpSGSPGKDGppGPAGNTG	COL3A1	Collagen alpha-1(III) chain
e16388	6.837438e-04	0.04936752	3058.39	24.82	GSPGKDGppGpAGNTGAPGSPGVSGPKGDAGQPGE	COL3A1	Collagen alpha-1(III) chain
e19321	3.165007e-04	0.04107359	3890.78	24.34	SNGNPGPPGPSGSPGKDGPPGpAGNTGApGSpGVSGPKGDAGQPG	COL3A1	Collagen alpha-1(III) chain
e19680	8.333859e-04	0.04936752	4062.9	27.49	GPSGSpGKDGpPGPAGNTGAPGSPGVSGPKGDAGQPGEKGSPGAQGP	COL3A1	Collagen alpha-1(III) chain
e15853	3.557224e-05	0.02589449	2940.37	20.72	GQPGSPGPVGAPGLPGEKGDHGFPGSSGPRGD	COL4A1	Collagen alpha-1(IV) chain
e06111	1.851620e-04	0.03449936	1572.67	39.9	pGADGLTGPDGSpGSIGS	COL9A1	Collagen alpha-1(IX) chain
e11417	5.264860e-04	0.04601268	2216.08	22.36	KGEKGDSGASGREGFPGVpGGTGP	COL7A1	Collagen alpha-1(VII) chain
e02568	3.705923e-04	0.04466276	1183.49	37.5	GpNGADGpQGppG	COL11A1	Collagen alpha-1(XI) chain
e07389	5.529421e-04	0.04601268	1708.78	32.15	GpAGEKGApGEKGpQGPAG	COL11A1	Collagen alpha-1(XI) chain
e13505	3.858512e-05	0.02589449	2529.17	27.01	GAEGEPGAMGPQGRPGPPGHVGPPGPpG	COL16A1	Collagen alpha-1(XVI) chain
e09447	4.424535e-04	0.04601268	1938.86	31.96	pGAAGNpGAPGHVGApGPSGPpG	COL22A1	Collagen alpha-1(XXII) chain
e19530	4.235088e-04	0.04583708	3999.88	22.03	DKGSIGFPGPPGPEGFPGDIGPPGDNGPEGMKGKPGARGLP	COL27A1	Collagen alpha-1(XXVII) chain
e07578	2.027508e-04	0.03495923	1728.79	31.15	RTGpPGPSGISGPpGPpGP	COL1A2	Collagen alpha-2(I) chain
e17212	2.458685e-04	0.03911699	3248.55	30.6	RTGEVGAVGPpGFAGEKGPSGEAGTAGpPGTpGPQG	COL1A2	Collagen alpha-2(I) chain
e18907	7.166380e-04	0.04936752	3735.73	27.23	TGDPGKNGDKGHAGLAGARGAPGpDGNNGAQGppGPQGVQG	COL1A2	Collagen alpha-2(I) chain
e04569	2.050542e-04	0.03495923	1396.61	28.34	GPPGSEGFTGPpGPQ	COL4A2	Collagen alpha-2(IV) chain
e00314	7.054906e-04	0.04936752	878.41	23.33	PGERGPPGp	COL9A2	Collagen alpha-2(IX) chain
e03206	7.480518e-04	0.04936752	1253.55	21.34	PGTSGPpGSAGpPGS	COL5A2	Collagen alpha-2(V) chain
e20387	8.580789e-04	0.04996223	4523.06	26.21	PGPVGpPGSNGPVGEPGPEGPAGNDGTPGRDGAVGERGDRGDPGPAGLPG	COL5A2	Collagen alpha-2(V) chain
e14774	3.123133e-04	0.04107359	2749.32	28.17	GPPGDRGLKGDNGVGQpGLPGAPGQGGAPGP	COL8A2	Collagen alpha-2(VIII) chain
e20279	7.020997e-04	0.04936752	4431.16	22.34	GSLGHPGPPGVAGPLGQKGSKGSPGSMGPRGDTGPAGPPGPPGAPAELH	COL5A3	Collagen alpha-3(V) chain
e11489	1.077972e-04	0.02589449	2226	26.25	GLPGApGmRGPEGAMGLpGmRGP	COL4A4	Collagen alpha-4(IV) chain
e11481	4.849277e-04	0.04601268	2225.02	24.85	SQTSQAVTGGHTQIQAGSHTET	CRNN	Cornulin
e00788	5.529421e-04	0.04601268	960.45	24.7	TPEEKSAVT	HBB	Hemoglobin subunit beta
e01577	9.972871e-05	0.02589449	1073.56	25.69	LTPEEKSAVT	HBB	Hemoglobin subunit beta
e05949	3.290588e-04	0.04107359	1554.8	23.01	KVNVDEVGGEALGRL	HBB	Hemoglobin subunit beta
e06291	7.551298e-04	0.04936752	1592.78	29.64	TLPSWATEDTMTKL	ACP3	Prostatic acid phosphatase
e00889	9.972871e-05	0.02589449	975.43	24.71	VVHTNYDE	AMBP	Protein AMBP
e15848	1.184396e-04	0.02589449	2939.37	20.43	DQAANEWGRSGKDPNHFRPAGLPEKY	SAA1	Serum amyloid A-1 protein
e09621	7.436973e-04	0.04936752	1960.86	32.41	PGPPLNVTI	TTN	Titin
e09606	1.805661e-04	0.03449936	1958.88	32.22	LDTYPNDETTERVFPY	LMAN2	Vesicular integral-membrane protein VIP36
e10169	3.290588e-04	0.04107359	2034.93	25.31	FGASAGTGDLSDNHDIISMK	LMAN2	Vesicular integral-membrane protein VIP36
e10293	7.831951e-04	0.04936752	2050.94	25.75	FGASAGTGDLSDNHDIISmK	LMAN2	Vesicular integral-membrane protein VIP36
e20002	2.825964e-05	0.02589449	4247.1	20.8	VNDNEEGFFSARGHRPLDKKREEAPSLRPAPPPISGGGY	FGB	Fibrinogen beta chain
e06566	1.358905e-05	0.01899750	1622.7	40.12	SGPPGSAGPPGSPGPQGST	COL5A2	Collagen alpha-2(V) chain
e05385	7.553118e-04	0.04936752	1487.6	22.08	SEEDGMVNHGDLW	NOP2	Probable 28S rRNA (cytosine(4447)-C(5))-methyltransferase
e01668	5.246703e-04	0.04601268	1084.53	20.37	QPGVAVLEEGS	HMCN2	Hemicentin-2
e11947	8.140311e-04	0.04936752	2288.01	22.46	QNGEPGGKGERGAPGEKGEGGPPG	COL3A1	Collagen alpha-1(III) chain
e13868	4.262389e-04	0.04583708	2590.18	19.6	PSHPLDLGTSSPNTSQIHWTPYR	SORBS3	Vinexin
e19811	7.164093e-04	0.04936752	4128.99	22.25	PGFPGFPGAQGDPGLKGEKGETLQPEGQVGVPGDPGLRGQPG	COL4A3	Collagen alpha-3(IV) chain
e02708	7.742098e-04	0.04936752	1199.47	37.43	PGDDGPSGAEGPP	COL2A1	Collagen alpha-1(II) chain
e11019	5.264860e-04	0.04601268	2159.94	21.85	NGEPGGKGERGAPGEKGEGGPPG	COL3A1	Collagen alpha-1(III) chain
e05875	6.321167e-04	0.04936752	1546.74	22.97	LNAPSDWDSRGKDS	SPP1	Osteopontin
e04956	7.259684e-04	0.04936752	1436.73	24.05	KGANGDPGRPGEPGL	COL2A1	Collagen alpha-1(II) chain
e18807	6.572573e-05	0.02589449	3697.58	23.74	HVSGSGQSSGFGQHESRSGHSSYGQHGFGSSQSSGYG	FLG2	Filaggrin-2
e05265	2.645945e-04	0.04020687	1470.64	28.35	GSPGAPGQDGTRGEPG	COL21A1	Collagen alpha-1(XXI) chain
e12269	6.024617e-05	0.02589449	2327.09	34.95	GRYGSGGGSKGGSISGGGYGSGGGKHS	KRT2	Keratin, type II cytoskeletal 2 epidermal
e12264	5.768537e-04	0.04743773	2327	22.21	GQDGPPGDKGDDGEPGQTGSPGPTG	COL5A1	Collagen alpha-1(V) chain
e20280	8.140311e-04	0.04936752	4432.12	22.46	GPQGEKGDVGPAGPPGVPGSVVQQEGLKGEQGAPGPRGHQGAPGPPGA	COL22A1	Collagen alpha-1(XXII) chain
e16698	1.426070e-04	0.02848065	3130.44	30.17	GPPGPPGPPGTSGHPGSPGSPGYQGPPGEPGQAGP	COL3A1	Collagen alpha-1(III) chain
e18788	1.426070e-04	0.02848065	3687.7	32.53	GAPGQNGEPGGKGERGAPGEKGEGGPPGVAGPPGGSGPAGPPG	COL3A1	Collagen alpha-1(III) chain
e18565	8.140311e-04	0.04936752	3612.78	21.55	FTVNFGDTEEAKKQINDYVEKGTQGKIVDLVK	SERPINA1	Alpha-1-antitrypsin
e04395	8.140311e-04	0.04936752	1375.64	28.09	FPPSDEQLKSGTA	IGKC	Immunoglobulin kappa constant
e05199	4.687624e-04	0.04601268	1462.6	30.37	FGASAGTGDLSDNHD	LMAN2	Vesicular integral-membrane protein VIP36
e03370	2.863436e-04	0.04107359	1270.49	37.95	DHGDNSPFDGPN	MMP8	Neutrophil collagenase
e12259	8.179478e-04	0.04936752	2325.98	22.2	AGNRTANSEDSDEQDPEEVTY	KIR3DL1	Killer cell immunoglobulin-like receptor 3DL1
